# On mobility trends analysis of COVID-19 dissemination in Mexico City

**DOI:** 10.1101/2021.01.24.21250406

**Authors:** Kernel Prieto, M. Victoria Chávez-Hernández, Jhoana P. RomeroLeiton

**Author notes:** Email id, Email id.

## Abstract

This work presents a forecast of the spread of the new coronavirus in Mexico City based on a mathematical model with metapopulation structure by using Bayesian Statistics inspired in a data-driven approach. The mobility of humans on a daily basis in Mexico City is mathematically represented by a origin-destination matrix using the open mobility data from Google and a Transportation Mexican Survey. This matrix, is incorporated in a compartmental model. We calibrate the model against borough-level incidence data collected between February 27, 2020 and October 27, 2020 using Bayesian inference to estimate critical epidemiological characteristics associated with the coronavirus spread. Since working with metapopulation models lead to rather high computational time consume, we do a clustering analysis based on mobility trends in order to work on these clusters of borough separately instead of taken all the boroughs together at once. This clustering analysis could be implemented in smaller or lager scale in different part of the world. In addition, this clustering analysis is divided in the phases that the government of Mexico City has set up to restrict the individuals movement in the city. Also, we calculate the reproductive number in Mexico City using the next generation operator method and the inferred model parameters. The analysis of mobility trends can be helpful in public health decisions.
