## Supplementary material for "On mobility trends analysis of COVID-19 dissemination in Mexico City": Mobility data: OD2017_finde.csv

0	900002	900003	900004	900005	900006	900007	900008	900009	900010	900011	900012	900013	900014	900015	900016	900017
900002	331141	13688	3114	68471	5834	10607	1203	378	9658	1501	5786	1542	9701	63331	53846	11181
900003	11696	551750	4838	25849	19910	120115	30555	16952	52884	26855	150388	60418	64149	67953	19583	19995
900004	2174	4091	175522	3007	3271	7323	4482	492	65008	493	3714	856	8218	13863	18850	3176
900005	69138	24356	4142	1007667	16605	29428	825	874	11786	6370	16430	3851	28840	181498	37641	71621
900006	4545	20175	3729	16417	210228	128570	1118	793	8682	3140	9292	8080	40741	56400	13737	33730
900007	11046	124120	7325	32746	128502	1670601	4991	7800	43020	99372	52020	30083	94294	181288	40162	68541
900008	1311	29099	3224	1916	1200	4804	158791	3232	51829	1013	37941	3235	14790	14315	4452	3892
900009	252	13668	0	925	793	7594	1677	143275	2146	13264	10182	23451	2704	11629	3264	1256
900010	8721	52044	68219	13616	9358	40811	50897	3938	579592	5619	54948	10135	87576	65512	60836	26414
900011	1406	26844	757	5531	3253	100356	1831	13138	6297	345171	17204	50337	14740	21881	6563	5956
900012	6821	147822	2869	17403	8955	55210	32614	12158	55182	15078	546694	77342	41336	58766	21318	10691
900013	2622	58174	1034	4675	5281	27902	3341	25524	9751	51898	76431	452836	17491	33051	8737	6028
900014	10562	63766	7127	29544	39022	84688	15222	3119	85047	14753	38855	18884	232506	85671	28496	20327
900015	56596	66481	13774	184327	57030	180473	13321	8988	60055	22350	60141	30310	84877	427114	92312	114306
900016	53266	17612	17869	37333	13774	36801	4374	4100	59194	7156	19593	10801	27493	94657	339935	28238
900017	9800	19479	3206	72083	33526	67913	2627	3114	22571	6200	10326	5581	20049	116777	26215	344904
