## Supplementary material for "On mobility trends analysis of COVID-19 dissemination in Mexico City": Mobility data: Reporte_CDMX_Nov.csv

FECHA	DIA_SEM	METRO	RTP	ECOBICI	TROLEBÚS	Metrobus/Mexibus	TREN_LIGERO	TREN_SUBURBANO	MEXICABLE
01/03/2020	Domingo	-0.887935778	-22.4425703	-4.914470301	-10.69928677	7.15575952	0.07898272	6.317523768	4.570149254
02/03/2020	Lunes	7.108800715	13.94359181	4.7488383	12.35802258	3.051588188	7.201711845	0	0
03/03/2020	Martes	3.968162899	11.92131353	6.495303704	5.854732718	2.095254387	1.108748127	-1.310115689	-0.219112242
04/03/2020	Miércoles	2.403728065	7.313801358	3.716477888	5.118204645	1.847467373	2.259736313	-0.241408091	1.733108472
05/03/2020	Jueves	2.262604712	9.070707862	5.569662419	6.644181736	1.115052219	3.569041875	-0.023512566	0.831528195
06/03/2020	Viernes	4.610953559	8.659874451	2.424957921	4.879821818	3.179301157	1.034291407	-0.055406428	-0.833196114
07/03/2020	Sábado	0.468162004	-16.92337896	-4.081482512	-3.915827197	1.154132655	-3.266865713	5.288152319	0.553770425
08/03/2020	Domingo	1.469205478	-24.93426909	0.779831309	-23.54149253	-6.319316196	2.527511898	6.772904062	-0.758208955
09/03/2020	Lunes	-20.81125168	-18.18223466	-17.71485659	-24.73734405	-22.81955896	-27.18785	-30.85585828	-13.05434104
10/03/2020	Martes	3.105462981	12.65323974	4.342330055	6.614908007	3.178638953	5.646521406	1.310115689	0.219112242
11/03/2020	Miércoles	-0.348077039	6.409917824	4.151416894	8.526830007	0.382300795	7.766762082	0.241408091	-1.733108472
12/03/2020	Jueves	0.103462754	4.095308268	3.87011589	4.410404344	1.461704334	5.204538541	0.023512566	-0.831528195
13/03/2020	Viernes	2.518324774	-0.785300956	-0.943935994	4.939704576	1.853499196	1.997448819	0.055406428	0.833196114
14/03/2020	Sábado	-4.552377917	-27.09526042	-15.95139905	-8.724410676	-2.898908896	-8.98797548	-5.288152319	-0.553770425
15/03/2020	Domingo	-7.950184802	-28.89404988	-28.14857464	-21.32150297	-10.30707924	-8.121731056	-13.09042783	-3.811940299
16/03/2020	Lunes	-38.84597015	-50.12998923	-70.29006656	-43.87699969	-47.85997469	-58.16131713	-67.60719792	-23.22853772
17/03/2020	Martes	-10.75913396	0.072787003	-25.88622233	-8.215632721	-8.014851531	-9.651133795	-22.80186529	-5.145603619
18/03/2020	Miércoles	-15.52890624	-6.384762034	-35.71799196	-15.24807676	-16.12884056	-16.80910812	-29.95731778	-7.524489576
19/03/2020	Jueves	-19.84739886	-8.221882927	-44.09933349	-19.83742029	-20.29694319	-30.09053467	-32.39476806	-6.652225561
20/03/2020	Viernes	-24.03173238	-11.60760296	-43.23678326	-20.82340338	-25.11045803	-27.41211754	-36.82048064	-14.08529557
21/03/2020	Sábado	-28.83461725	-32.33446751	-49.34303295	-36.77871871	-24.01942056	-37.5920136	-35.49194266	-17.7890203
22/03/2020	Domingo	-36.05395891	-38.84937175	-51.17961324	-45.22465805	-24.75626466	-35.28925111	-39.73584702	-15.33731343
23/03/2020	Lunes	-30.99017312	-25.70130072	-58.43096992	-37.90160094	-33.85742613	-42.75115309	-46.95037143	-18.41210355
24/03/2020	Martes	-41.00808849	-31.37925423	-62.02876599	-39.89953155	-44.53919628	-49.55477666	-53.82806494	-25.66440486
25/03/2020	Miércoles	-42.94463537	-34.45344683	-65.2674844	-44.30877664	-46.15525312	-51.63234542	-56.01195947	-26.26215508
26/03/2020	Jueves	-45.2523481	-36.11148484	-67.5141905	-47.03679594	-48.74215437	-53.44058574	-58.77745224	-27.16791279
27/03/2020	Viernes	-49.89063376	-36.23130784	-66.56505076	-46.82282287	-48.35969638	-54.91072227	-59.15104197	-28.75349909
28/03/2020	Sábado	-49.96547736	-42.21076385	-55.70512837	-49.88229564	-43.25215826	-48.12930978	-50.9889955	-22.73193409
29/03/2020	Domingo	-48.53295332	-51.68648421	-65.09807706	-58.16241014	-46.03657892	-50.25661602	-55.90751945	-28.07164179
30/03/2020	Lunes	-47.9555306	-40.43348023	-71.41307361	-49.28356838	-49.84324349	-55.92001771	-60.57585527	-26.3377056
31/03/2020	Martes	-51.37778722	-44.26318223	-73.99047362	-52.05845112	-54.65153526	-61.30063622	-63.91529071	-28.94402036
01/04/2020	Miércoles	-55.20803619	-46.88997936	-76.47045879	-54.11176376	-57.25807768	-63.48882859	-65.73959621	-30.46754458
02/04/2020	Jueves	-58.61794858	-49.22391599	-78.69700554	-56.13852022	-59.41054807	-65.68146623	-67.99067951	-30.16560688
03/04/2020	Viernes	-59.81117816	-49.12755464	-77.69121977	-57.32999329	-61.38684414	-65.61292621	-69.15708861	-36.99983534
04/04/2020	Sábado	-60.59186396	-55.52773351	-68.01716933	-60.18448009	-58.69081759	-61.81948583	-62.29394092	-31.81787106
05/04/2020	Domingo	-63.56321734	-63.15328704	-70.03088217	-66.71283107	-57.51081908	-59.12390336	-64.49816335	-39.31940299
06/04/2020	Lunes	-62.88426904	-54.33777222	-79.88182617	-60.5910781	-62.13599008	-67.03900674	-71.60346742	-34.39516969
07/04/2020	Martes	-67.12905925	-57.29079329	-80.50622772	-62.74558327	-65.72990149	-69.30536761	-74.23660822	-41.02346621
08/04/2020	Miércoles	-68.19150277	-57.47782096	-81.96650623	-62.6307758	-65.76308492	-70.09111785	-73.57822784	-39.56726111
09/04/2020	Jueves	-76.00030044	-68.33154598	-87.31206388	-73.90040811	-73.42370563	-78.92164449	-82.99433849	-41.91880372
10/04/2020	Viernes	-83.11787739	-75.63468652	-86.32687664	-77.85175016	-80.051056	-84.2189575	-88.91770248	-54.26971843
11/04/2020	Sábado	-77.17363102	-66.48745096	-72.25856627	-73.29553539	-70.31821136	-77.89509424	-79.01831734	-51.35707937
12/04/2020	Domingo	-72.8593436	-67.87230016	-72.13768915	-72.08779921	-63.27823043	-66.11097523	-70.82973207	-44.87164179
13/04/2020	Lunes	-63.62008051	-57.62582852	-79.69347372	-60.17183425	-61.52541355	-67.70406777	-72.40724967	-38.06648622
14/04/2020	Martes	-65.99583378	-58.65903023	-81.01103987	-62.98710404	-65.05015997	-70.50136987	-74.35471815	-40.38026576
15/04/2020	Miércoles	-66.51474036	-58.43838786	-80.27617509	-60.28734587	-64.33041114	-69.49025835	-73.77156561	-36.82586386
16/04/2020	Jueves	-67.92512576	-58.46034708	-81.49941362	-61.92378826	-65.61499356	-70.35416606	-74.69202501	-36.8527706
17/04/2020	Viernes	-67.86572031	-57.41416169	-80.23464649	-61.44194269	-65.48578625	-70.09298996	-74.6177842	-41.72237774
18/04/2020	Sábado	-67.3288263	-60.95383172	-71.27690019	-65.14936123	-62.29945201	-66.78825531	-68.34685768	-38.62719628
19/04/2020	Domingo	-68.10279585	-65.11372272	-70.12395396	-70.22074607	-61.82289849	-62.60814444	-69.42307692	-41.53134328
20/04/2020	Lunes	-64.80026944	-53.60412666	-80.66366652	-60.5776623	-62.63997848	-68.13613867	-72.88596103	-36.94218891
21/04/2020	Martes	-67.64846998	-58.02349898	-83.33451298	-64.86617447	-67.51069175	-71.23283492	-75.39057408	-45.85807181
22/04/2020	Miércoles	-69.14200181	-58.4272037	-82.61561974	-66.45399819	-68.20212545	-73.23360282	-75.92680633	-45.11464351
23/04/2020	Jueves	-70.66040445	-57.61449863	-82.7799398	-64.9279211	-69.58542161	-81.58436961	-77.46439431	-44.15484592
24/04/2020	Viernes	-70.90309788	-55.34860283	-82.32300795	-62.90746052	-68.94312264	-75.3622082	-77.36837178	-46.04314178
25/04/2020	Sábado	-71.00257341	-58.6728217	-71.25441929	-66.71757267	-65.90652764	-71.17388553	-72.22794914	-44.47255076
26/04/2020	Domingo	-72.67381417	-64.55851536	-69.51475676	-71.11576162	-65.4334832	-69.86875049	-73.43560933	-49.21492537
27/04/2020	Lunes	-69.18176999	-53.88978923	-80.66366652	-61.02977487	-66.44199687	-73.62836138	-75.84610077	-42.6816573
28/04/2020	Martes	-71.5205019	-58.06740936	-82.12095796	-63.81721027	-69.4174774	-75.78405805	-77.5548586	-46.62849873
29/04/2020	Miércoles	-72.32017881	-58.63080626	-83.00442885	-62.83935	-68.2605046	-75.72814219	-76.91356851	-43.5501812
30/04/2020	Jueves	-71.92725541	-56.66692458	-84.02694435	-61.56141712	-67.5344899	-75.86064851	-75.97385614	-37.67032353
01/05/2020	Viernes	-79.30473279	-67.90076452	-86.85602228	-72.37601923	-76.76113784	-83.63963009	-86.7667187	-52.2805862
02/05/2020	Sábado	-74.18051581	-58.46599032	-68.46678738	-65.62872391	-66.9499017	-89.81470239	-73.58567036	-44.97846448
03/05/2020	Domingo	-74.60761204	-65.7248	-70.3270197	-70.49471052	-66.45953983	-89.2339075	-72.66583838	-48.15820896
04/05/2020	Lunes	-70.79334874	-53.86335877	-80.95152593	-61.21692532	-65.89230206	-90.34786432	-75.56631338	-41.79332362
05/05/2020	Martes	-73.78982564	-58.82947524	-84.5848424	-66.99647831	-70.88442875	-91.5824616	-78.8232102	-47.48374329
06/05/2020	Miércoles	-74.52286241	-56.79812901	-84.96494937	-67.28127871	-70.97404623	-91.98922237	-78.09102723	-46.96616312
07/05/2020	Jueves	-75.0520204	-59.99182614	-84.60016419	-67.53230535	-71.67570348	-92.44837087	-78.83235012	-46.83809657
08/05/2020	Viernes	-73.81077965	-57.98361861	-82.13604316	-66.4881919	-71.53135187	-92.24458691	-78.91519781	-47.73588013
09/05/2020	Sábado	-74.94782495	-60.28368239	-72.51334983	-68.6417539	-67.67537608	-90.90544473	-73.11958696	-46.78334587
10/05/2020	Domingo	-76.59657354	-68.67942101	-73.33916141	-73.5794918	-67.26864538	-92.1471792	-73.98660328	-44.37014925
11/05/2020	Lunes	-71.97717866	-57.99238432	-83.21886295	-66.13247561	-68.84358625	-91.02167615	-77.37981002	-48.71261017
12/05/2020	Martes	-74.37900139	-57.85513257	-82.49873129	-67.3137576	-71.40867969	-92.36669146	-78.40822939	-48.18348883
13/05/2020	Miércoles	-74.7190049	-58.29782329	-82.47393507	-66.69318878	-70.95894986	-91.72103635	-77.71702957	-47.64074778
14/05/2020	Jueves	-74.78226981	-58.18238185	-82.15308536	-66.39007602	-70.51465952	-92.55078337	-77.84799258	-44.98637412
15/05/2020	Viernes	-72.45108058	-53.12475958	-79.76547069	-62.84371436	-69.19828337	-91.72257811	-76.85529308	-43.57319282
16/05/2020	Sábado	-72.45242244	-58.12778777	-67.73241123	-66.37207258	-64.71776836	-91.56865233	-70.4578895	-43.24878649
17/05/2020	Domingo	-73.5196564	-66.05702651	-68.27944022	-71.50282172	-65.28877647	-91.56027578	-70.67739844	-46.80597015
18/05/2020	Lunes	-71.2535778	-53.28936388	-81.58765967	-62.03864327	-68.71722934	-91.86065938	-74.83692547	-40.99521133
19/05/2020	Martes	-72.7264281	-55.6359697	-81.33532316	-64.19924045	-69.40019115	-91.7862786	-76.9127024	-47.22222222
20/05/2020	Miércoles	-73.21214702	-56.4275266	-83.40971293	-65.43026246	-68.84863839	-92.54811383	-76.39747287	-44.88499767
21/05/2020	Jueves	-73.3228182	-57.82710516	-82.53523192	-66.88421849	-71.48978453	-91.92906705	-77.02584533	-45.17504018
22/05/2020	Viernes	-72.88264413	-55.79069847	-81.00719912	-64.1218571	-68.77567819	-92.45134334	-76.44037737	-45.25275811
23/05/2020	Sábado	-71.8659015	-58.5480973	-66.76573242	-66.14697404	-65.1472691	-90.72113647	-70.15832739	-43.30347987
24/05/2020	Domingo	-73.74080994	-66.32490284	-66.5787647	-71.73681272	-65.02282763	-91.57089847	-70.35976664	-46.32238806
25/05/2020	Lunes	-70.04164127	-53.92476287	-79.36296848	-61.82264884	-65.8987028	-91.20544301	-74.73288122	-40.42612256
26/05/2020	Martes	-72.40882636	-55.46448539	-80.44939457	-66.35414961	-69.20341475	-91.92905396	-76.61849165	-46.66383941
27/05/2020	Miércoles	-72.68647047	-56.71678966	-81.42942246	-65.01438976	-69.38838774	-91.9257585	-75.98332858	-46.57145933
28/05/2020	Jueves	-72.9425314	-57.48098377	-82.03911183	-65.66343317	-69.91298911	-92.28906252	-76.22060599	-47.68360003
29/05/2020	Viernes	-71.29521497	-53.05164477	-77.90287803	-61.30028456	-67.39946357	-91.47590337	-74.88191347	-43.16482793
30/05/2020	Sábado	-70.30804044	-57.21249048	-64.66751485	-63.91917152	-63.56802673	-91.11392457	-68.17945533	-42.77705613
31/05/2020	Domingo	-71.92946994	-65.43347826	-72.38306025	-69.62699392	-62.11056098	-90.45286074	-67.41843129	-45.19402985
01/06/2020	Lunes	-67.24006069	-50.3916241	-78.20797705	-57.74558624	-61.82138888	-90.53272503	-71.88002027	-49.33027969
02/06/2020	Martes	-69.90701547	-52.81193491	-78.58392982	-59.70229208	-66.09090851	-91.00308335	-73.98921582	-52.47384789
03/06/2020	Miércoles	-69.71126558	-53.71816366	-79.32062728	-60.87160875	-65.61661708	-91.78552383	-73.64637148	-50.23861638
04/06/2020	Jueves	-70.00526977	-54.11590059	-78.97188288	-62.33240608	-66.68740413	-91.19666247	-74.2503058	-51.35210677
05/06/2020	Viernes	-69.05332768	-51.92845455	-76.29074764	-58.53730697	-65.48456274	-91.55574001	-73.47878996	-50.60760744
06/06/2020	Sábado	-68.36194068	-56.94310139	-61.3028731	-60.49707541	-61.78959859	-89.37357114	-66.0913312	-52.97053394
07/06/2020	Domingo	-70.82074636	-63.62419067	-66.46877076	-68.06607899	-62.42598434	-90.37850194	-66.89498704	-44.65671642
08/06/2020	Lunes	-66.20293573	-51.69018742	-80.52506755	-60.49917985	-62.80813783	-89.76921747	-71.5236822	-53.33472135
09/06/2020	Martes	-68.44469707	-52.54353598	-79.64704414	-59.80524597	-65.81834363	-90.84168512	-73.39068581	-51.70342098
10/06/2020	Miércoles	-69.127996	-51.87150622	-78.40791436	-58.84837528	-64.53315836	-90.70970894	-72.8228371	-49.59991388
11/06/2020	Jueves	-69.15188881	-52.57730073	-79.10261723	-60.16324732	-65.6817292	-91.22355869	-73.70872422	-51.76437705
12/06/2020	Viernes	-67.26856589	-50.22218029	-76.18139088	-57.32484209	-64.85313248	-89.74406241	-72.85287443	-50.3836654
13/06/2020	Sábado	-67.28105223	-52.54451335	-59.45943909	-60.18896711	-59.37779352	-88.52907672	-64.35651415	-49.65474807
14/06/2020	Domingo	-69.66530453	-62.15261681	-61.21444491	-62.60238926	-59.61078347	-87.38024875	-65.38623596	-52.91343284
15/06/2020	Lunes	-63.45312814	-47.5472792	-76.20717651	-53.23318084	-59.32268485	-87.12866267	-70.00291108	-39.89867444
16/06/2020	Martes	-65.05489723	-49.42537961	-76.71512195	-58.26676515	-63.14194114	-87.1667716	-71.85366074	-40.83969466
17/06/2020	Miércoles	-66.18965064	-49.75337869	-77.38976169	-57.80295294	-62.93555973	-87.50068928	-71.26134407	-40.47149162
18/06/2020	Jueves	-65.71066493	-50.37138088	-76.45105647	-58.10305331	-63.73782701	-88.79979608	-71.66445191	-39.64782335
19/06/2020	Viernes	-65.32322931	-49.52431385	-75.72985326	-57.67641183	-63.25700016	-88.06851651	-71.43811304	-39.96377408
20/06/2020	Sábado	-64.1579955	-52.75056277	-65.03470292	-60.31385567	-57.79715166	-87.86435839	-61.66662261	-38.33321939
21/06/2020	Domingo	-67.1423653	-59.76916599	-64.37888592	-67.28513404	-59.39027561	-89.18079407	-63.75594209	-42.91044776
22/06/2020	Lunes	-64.70935589	-52.99462418	-82.57562157	-64.6748486	-61.83002297	-87.95780126	-71.62934371	-43.58387119
23/06/2020	Martes	-65.66627952	-50.32515259	-81.15145119	-65.01056893	-64.6648934	-88.44036916	-72.38834755	-42.613797
24/06/2020	Miércoles	-65.2485092	-52.10001896	-79.10645277	-60.90860356	-62.9211483	-87.62249896	-71.33688314	-40.74419606
25/06/2020	Jueves	-65.35994652	-49.86529597	-79.51158109	-57.77425851	-63.1775874	-88.42945591	-71.51280906	-40.85668367
26/06/2020	Viernes	-64.47322427	-47.90058856	-74.31174295	-56.53541992	-62.08271969	-86.65602211	-70.98980168	-40.02963939
27/06/2020	Sábado	-62.61906566	-49.34586013	-57.1139316	-58.16083672	-57.00693789	-85.14958832	-61.65164451	-37.27353524
28/06/2020	Domingo	-64.47685286	-59.44591858	-59.55607475	-64.86430221	-58.50916673	-84.48025541	-63.08178479	-41.91641791
29/06/2020	Lunes	-61.22877649	-46.97622103	-78.20442323	-53.78993667	-58.17997752	-86.0326246	-68.01367131	-36.35921993
30/06/2020	Martes	-61.43560885	-44.29669961	-75.05024481	-54.75144007	-59.83517775	-86.43530655	-68.82962112	-34.99434549
01/07/2020	Miércoles	-58.98509914	-45.42053315	-75.7653304	-54.89567105	-58.25829289	-87.42084764	-67.62067763	-32.59176863
02/07/2020	Jueves	-58.13350227	-47.03681537	-73.19275425	-54.50658302	-58.93946765	-86.50327324	-68.0461586	-33.77122493
03/07/2020	Viernes	-56.46505076	-45.74854982	-73.95897918	-50.3436715	-58.59100609	-86.78703609	-67.49641376	-35.55738515
04/07/2020	Sábado	-56.44525758	-46.26098372	-57.12142523	-55.59650814	-53.22763612	-85.11484168	-57.92297729	-34.8260067
05/07/2020	Domingo	-59.8931281	-55.40283176	-64.12505375	-63.41258308	-56.27187065	-85.2371218	-59.06763181	-36.35522388
06/07/2020	Lunes	-56.453295	-44.44957563	-74.09620755	-52.85820914	-54.68064681	-85.1487935	-65.92847362	-29.53709487
07/07/2020	Martes	-57.84089655	-44.33593315	-75.20068552	-57.60695372	-59.42679861	-86.79948717	-68.01615233	-34.59852983
08/07/2020	Miércoles	-57.99922881	-45.56440213	-74.53959321	-55.93407713	-57.49919414	-86.13416895	-66.62018108	-33.38835265
09/07/2020	Jueves	-57.58642623	-46.21461813	-76.78292059	-55.65134642	-58.14984831	-87.63601761	-67.31594812	-35.94437845
10/07/2020	Viernes	-55.93477073	-44.06533685	-69.97980396	-49.3205134	-57.33284775	-85.92623334	-66.75260145	-33.02815742
11/07/2020	Sábado	-53.13938077	-44.32482301	-49.95001732	-51.28897458	-51.05178893	-84.42595178	-55.55379343	-31.7836877
12/07/2020	Domingo	-56.7929478	-54.73438804	-57.89770459	-62.76715792	-52.53132644	-82.87888546	-57.21856093	-38.03880597
13/07/2020	Lunes	-54.95301042	-42.79326665	-71.08967601	-57.49605231	-54.01499978	-85.05691007	-64.76242331	-28.37809702
14/07/2020	Martes	-55.40060972	-43.44603351	-71.95450941	-51.91794172	-57.2517314	-84.55646563	-66.62383852	-33.12128923
15/07/2020	Miércoles	-54.9886934	-43.33112858	-70.29234792	-50.58003498	-55.06260983	-85.70937049	-64.59964291	-27.33861997
16/07/2020	Jueves	-55.25570234	-42.66057962	-69.77019605	-50.88223802	-55.42065076	-84.99605083	-65.138526	-29.61358396
17/07/2020	Viernes	-54.52649593	-42.52285024	-68.18423642	-48.4976084	-55.2522481	-85.68467633	-65.01197943	-31.09171744
18/07/2020	Sábado	-51.3668585	-43.86033211	-50.26474996	-48.96395342	-48.33557329	-83.62526835	-52.21896228	-28.09872154
19/07/2020	Domingo	-56.45332875	-53.57309178	-49.53816523	-60.43407271	-50.05133993	-84.1536078	-54.17837079	-29.6119403
20/07/2020	Lunes	-52.41042802	-41.83803237	-69.18838242	-46.75066473	-50.72703944	-84.11619875	-63.5462377	-23.36733986
21/07/2020	Martes	-55.29756635	-42.65486726	-69.12622415	-49.83037347	-55.94415982	-85.60865793	-65.75503896	-30.28696636
22/07/2020	Miércoles	-54.47257831	-43.14150622	-69.03695579	-49.37260088	-55.75703255	-84.23844186	-64.41845478	-31.9243604
23/07/2020	Jueves	-55.47931325	-42.6565106	-68.35893552	-50.49515975	-55.52538054	-86.16396717	-65.22570742	-30.41017399
24/07/2020	Viernes	-54.0447515	-42.6714384	-65.75016647	-46.40943867	-54.81535228	-84.93339308	-64.6076896	-33.58801251
25/07/2020	Sábado	-51.7127993	-44.07928405	-49.66525922	-49.98549697	-48.32902188	-84.63594235	-52.67535397	-29.56176933
26/07/2020	Domingo	-54.92682806	-53.50824276	-57.77078851	-62.48831865	-52.326184	-83.08337217	-55.66767502	-73.52835821
27/07/2020	Lunes	-52.52656204	-41.22025369	-66.88906102	-47.33760612	-52.79458531	-84.65874853	-63.94839837	-76.70206121
28/07/2020	Martes	-53.82012904	-42.61823197	-66.99999552	-50.5640009	-55.73081822	-84.12296654	-65.29057967	-80.27989822
29/07/2020	Miércoles	-54.62282986	-44.4978399	-69.38622499	-50.26238987	-55.19605033	-85.75543297	-64.3149187	-81.61397969
30/07/2020	Jueves	-54.81018639	-43.92045131	-69.36123219	-51.06912524	-54.42099097	-85.09225651	-64.33645689	-81.23122074
31/07/2020	Viernes	-53.21681721	-41.53855196	-69.54943218	-51.08158162	-54.0325383	-85.62633417	-63.11449903	-82.53252099
01/08/2020	Sábado	-49.59354329	-39.69398952	-46.5254265	-50.96964874	-45.00043263	-82.55114396	-49.22686543	-81.14445888
02/08/2020	Domingo	-52.86381602	-52.50358183	-53.16796522	-59.23779375	-48.70945675	-83.27723619	-51.66810717	-78.93731343
03/08/2020	Lunes	-49.51336046	-39.87577077	-67.13072077	-47.52945211	-50.38192719	-83.03656843	-60.65402322	-50.12145187
04/08/2020	Martes	-52.02892739	-41.28585085	-69.17637105	-52.54214017	-52.56754596	-85.54451248	-63.15555662	-49.8657054
05/08/2020	Miércoles	-52.50348795	-40.83502726	-65.6628835	-49.8930796	-51.75989856	-83.96718501	-61.75345737	-46.94463382
06/08/2020	Jueves	-52.48573766	-41.98817334	-66.24707297	-50.87716989	-52.86536137	-85.5236304	-62.00210821	-47.90021662
07/08/2020	Viernes	-51.09601812	-40.21252711	-63.44309148	-47.33858728	-52.52295649	-84.97945268	-61.94969906	-49.37592623
08/08/2020	Sábado	-50.40751145	-39.75537426	-46.79519733	-50.28687475	-44.84269278	-83.74008333	-49.3361175	-50.52984207
09/08/2020	Domingo	-52.89613876	-50.43839004	-53.98868922	-59.22121939	-47.91995455	-83.72073334	-51.36668107	-54.76716418
10/08/2020	Lunes	-49.00009294	-42.07270284	-69.07821401	-47.49188786	-50.78313588	-84.68281324	-60.77909196	-35.35290443
11/08/2020	Martes	-51.53702844	-41.96373352	-67.45131763	-49.79735052	-52.78634454	-84.19435422	-65.91411493	-34.52784846
12/08/2020	Miércoles	-51.88042312	-41.39271018	-66.88203071	-50.71908444	-52.40789638	-85.55071083	-61.33561535	-33.15153037
13/08/2020	Jueves	-50.83061888	-40.65734805	-65.79117883	-48.9563494	-52.37975345	-84.03295949	-61.5392541	-64.70547132
14/08/2020	Viernes	-50.26116164	-39.99003796	-67.79972392	-48.38041849	-52.30197557	-85.11660793	-60.03147287	-52.33986498
15/08/2020	Sábado	-46.49838782	-37.49665043	-46.35307291	-45.44912568	-41.47296091	-78.81059266	-43.8232936	-27.02536405
16/08/2020	Domingo	-47.58538277	-46.49307558	-48.2690044	-53.91644854	-41.07057381	-76.95142653	-43.99308557	-24.23880597
17/08/2020	Lunes	-47.5823521	-39.09620562	-69.64682518	-44.37606757	-48.46842775	-82.83311226	-59.00764429	-26.66389062
18/08/2020	Martes	-49.4266943	-38.68578496	-67.95278665	-48.04001173	-50.74027014	-84.66923747	-60.76888495	-31.95504665
19/08/2020	Miércoles	-49.59608993	-39.32745323	-66.68433116	-48.20854001	-50.47045075	-79.91266288	-58.03725186	-30.82636621
20/08/2020	Jueves	-50.50871746	-40.01622239	-69.90763473	-48.44510199	-50.39434505	-82.32091207	-58.93807741	-29.65550975
21/08/2020	Viernes	-48.90657897	-38.24026169	-61.88740329	-45.25170535	-50.16078496	-82.49325782	-59.85842266	-31.4078709
22/08/2020	Sábado	-45.13791695	-38.0921215	-38.88191964	-44.78280408	-41.94543033	-78.20781399	-44.30083084	-26.97750735
23/08/2020	Domingo	-48.09298791	-46.67664818	-47.32136431	-53.22325022	-41.63976327	-75.75637433	-43.9363656	-27.38208955
24/08/2020	Lunes	-47.20366773	-41.10358589	-71.45216563	-47.12630722	-48.59242872	-83.97071665	-60.00981143	-31.02921785
25/08/2020	Martes	-49.75226439	-41.42381777	-67.09025994	-47.24098592	-52.16614711	-83.40908976	-61.25196517	-32.56290642
26/08/2020	Miércoles	-49.95129111	-40.33860304	-66.98747047	-47.34171331	-50.74854042	-84.3950543	-60.2183766	-33.71129212
27/08/2020	Jueves	-50.10895533	-41.18123494	-68.68744748	-48.39822181	-51.28214198	-83.69261895	-60.26851879	-33.7852002
28/08/2020	Viernes	-48.97712513	-37.70094171	-66.99189491	-44.22082044	-49.16345874	-83.76859697	-59.70510625	-30.99291948
29/08/2020	Sábado	-43.55668921	-39.17476064	-46.32309838	-45.49100448	-40.83986392	-79.99953203	-43.66293976	-24.78977234
30/08/2020	Domingo	-46.60491366	-47.28523127	-45.62914986	-52.65972191	-43.35786354	-82.11405205	-43.90395419	-25.79701493
31/08/2020	Lunes	-46.58225859	-38.72617915	-69.00358379	-42.58170389	-45.81545495	-81.67253702	-57.86261846	-26.67777084
01/09/2020	Martes	-47.7938951	-37.54411517	-65.08772699	-43.25297944	-48.53205512	-83.65429092	-59.36699466	-28.53406842
02/09/2020	Miércoles	-48.290247	-38.69961512	-64.62166588	-46.35305888	-48.4568693	-82.46554806	-58.26545382	-27.33861997
03/09/2020	Jueves	-47.97564509	-38.01807709	-64.94308165	-45.14638422	-49.19842537	-83.9677879	-58.97294998	-28.39773601
04/09/2020	Viernes	-47.68947704	-36.12229078	-63.54539297	-43.45135919	-49.36662702	-82.22918278	-58.44517926	-30.14325704
05/09/2020	Sábado	-44.47899153	-37.89506476	-48.78850402	-45.65328482	-40.31607293	-80.91351972	-43.51756403	-24.20865523
06/09/2020	Domingo	-49.14336166	-45.28538733	-49.67354239	-51.4907419	-42.26620436	-79.12642154	-45.153414	-26.9880597
07/09/2020	Lunes	-44.74891293	-35.93789887	-66.50169466	-41.81364916	-45.49148171	-82.07507396	-58.02757981	-26.55978902
08/09/2020	Martes	-48.26100828	-38.80426502	-66.27788013	-46.35778397	-49.41504608	-81.39988873	-59.69472309	-30.66157761
09/09/2020	Miércoles	-47.65081148	-39.975372	-63.84404766	-47.15865278	-48.54508579	-84.15450578	-58.55387574	-29.77143062
10/09/2020	Jueves	-49.01340199	-40.76670308	-68.61369989	-46.20182186	-48.04142255	-82.29298138	-58.90478996	-29.34106631
11/09/2020	Viernes	-47.42699555	-35.34344773	-60.8749713	-42.71666858	-47.85729336	-83.19643438	-58.36928005	-31.75037049
12/09/2020	Sábado	-44.25399744	-35.66370992	-48.60116317	-43.35967277	-39.64861046	-81.77916427	-42.43649724	-25.12476926
13/09/2020	Domingo	-47.79517345	-46.56540717	-46.31449671	-48.68869973	-37.74983722	-82.08749533	-45.67523768	-24.50746269
14/09/2020	Lunes	-44.80699104	-34.61824457	-63.0971353	-37.3589317	-44.33561169	-81.82786377	-56.22216951	-22.63168853
15/09/2020	Martes	-51.7132129	-40.65993312	-68.97912657	-54.44452092	-52.33199932	-88.04721963	-62.51978474	-24.4628216
16/09/2020	Miércoles	-76.88764237	-73.90455701	-83.14940852	-76.8106318	-75.19350246	-94.12345075	-85.7912586	-50.63332018
17/09/2020	Jueves	-51.00077925	-41.71758322	-63.8670374	-41.73173302	-46.4698102	-83.90158184	-57.3149178	-26.29445881
18/09/2020	Viernes	-47.99286969	-41.71439438	-73.89900935	-45.0018719	-47.5029389	-81.96306065	-57.55361647	-30.20912234
19/09/2020	Sábado	-45.29278623	-37.81295778	-45.43135591	-42.84217047	-40.42995482	-80.65367529	-43.25412559	-24.90599576
20/09/2020	Domingo	-46.4772734	-49.48510948	-52.51646266	-50.12579443	-41.69656183	-80.29226136	-44.41929559	-27.13134328
21/09/2020	Lunes	-43.75212738	-36.67448114	-64.98421361	-40.57939526	-44.05368352	-80.52618183	-56.99091095	-23.90172809
22/09/2020	Martes	-47.42953172	-37.71663878	-61.29996435	-41.87767083	-47.20607922	-81.59853271	-59.01053679	-23.63584959
23/09/2020	Miércoles	-46.55703322	-40.74021608	-61.67594261	-41.97236296	-46.83848387	-82.75113546	-58.00714188	-23.63558075
24/09/2020	Jueves	-47.4845987	-38.69836711	-62.19430817	-39.58854841	-46.84901249	-82.95607649	-58.22530322	-26.83250646
25/09/2020	Viernes	-43.07632769	-38.8453588	-60.27174527	-37.88033098	-45.79793449	-81.64064345	-57.74336451	-27.15297217
26/09/2020	Sábado	-43.87475354	-34.99043271	-36.45398216	-39.87700196	-36.87794413	-79.1671234	-41.63913338	-21.03643946
27/09/2020	Domingo	-47.27202114	-48.7667819	-44.15692329	-51.66038537	-38.69925109	-79.07065244	-43.23627917	-22.90447761
28/09/2020	Lunes	-43.79748425	-37.13581285	-59.46157766	-38.75149208	-47.86255086	-80.14224035	-57.31867729	-22.97175377
29/09/2020	Martes	-46.7743864	-42.39816044	-66.2243901	-41.56233406	-47.13248317	-82.91868745	-59.43722218	-29.18433701
30/09/2020	Miércoles	-46.90622027	-39.03158135	-60.35135564	-37.57380747	-44.46556588	-81.05296524	-56.81066633	-25.15698446
01/10/2020	Jueves	-45.93047139	-37.35609768	-60.74617385	-35.63794268	-44.26883944	-82.75125148	-56.49858264	-24.11431766
02/10/2020	Viernes	-45.33687481	-38.39566342	-58.98768518	-42.32066969	-43.13826307	-81.64883182	-56.58817844	-25.5195126
03/10/2020	Sábado	-39.82364576	-33.20558343	-34.95525533	-34.44322785	-32.5917728	-79.34236732	-37.37830289	-18.61625761
04/10/2020	Domingo	-43.91606129	-43.69758408	-42.02473309	-46.39363806	-34.09462026	-80.67202239	-38.9693172	-16.19701493
05/10/2020	Lunes	-42.96254482	-34.52720631	-60.25407947	-34.60667968	-40.41822152	-82.30150098	-55.22054146	-22.18058158
06/10/2020	Martes	-44.79869644	-37.08188701	-61.07597485	-37.43252316	-44.58785488	-81.59232508	-57.61928703	-23.39553294
07/10/2020	Miércoles	-45.45948338	-37.96044377	-61.79456234	-32.28163595	-44.51740782	-82.82892987	-56.63106294	-23.97287308
08/10/2020	Jueves	-45.39866692	-37.4687588	-59.83773774	-32.44502207	-44.33244677	-83.09986778	-57.14478193	-25.45594298
09/10/2020	Viernes	-44.27252259	-35.97475086	-61.89798621	-38.50040728	-43.48768114	-82.94771254	-56.02399427	-26.90927054
10/10/2020	Sábado	-39.59835432	-35.5475872	-33.74878023	-35.5171199	-32.59484827	-76.68953691	-37.80914369	-17.17371983
11/10/2020	Domingo	-43.10933648	-44.66183909	-39.47795035	-45.34652836	-34.69082812	-79.85407555	-40.60933449	-22.44776119
12/10/2020	Lunes	-43.09406421	-35.84953035	-61.93859005	-36.49562477	-41.26392331	-81.7502004	-55.85612783	-26.12256229
13/10/2020	Martes	-45.53618838	-38.13781464	-64.14830837	-39.78168496	-44.95498656	-82.37241652	-57.78581138	-27.02148714
14/10/2020	Miércoles	-45.55049056	-39.15740315	-62.18337145	-38.97833462	-43.79502743	-82.92924373	-55.91264936	-23.7791094
15/10/2020	Jueves	-45.01905029	-37.39119302	-58.62760697	-36.75673192	-42.74920686	-82.36022192	-55.43866787	-20.5086996
16/10/2020	Viernes	-45.1696487	-38.73254187	-63.7641065	-40.92581996	-44.9817044	-82.05006212	-56.97728842	-27.44771941
17/10/2020	Sábado	-42.14738496	-35.38914028	-37.64734341	-38.16988005	-35.62363001	-78.96317573	-40.02017639	-20.43310317
18/10/2020	Domingo	-45.19367308	-46.65282864	-44.54401735	-48.38158656	-37.29531533	-79.97225294	-41.80855661	-22.17014925
19/10/2020	Lunes	-43.40155517	-36.04675766	-61.6596152	-37.60829795	-43.3995948	-81.18003089	-56.34656438	-23.79415643
20/10/2020	Martes	-46.13470074	-38.83362522	-63.18715942	-40.16355325	-45.97035096	-82.12049044	-58.46321435	-25.80930167
21/10/2020	Miércoles	-46.11830686	-39.22241109	-61.50130801	-37.70153525	-44.90412125	-82.39056858	-56.84038013	-24.13613692
22/10/2020	Jueves	-45.95819683	-37.72860415	-60.35145668	-36.10706127	-44.54987639	-82.79185442	-56.82683392	-24.22786668
23/10/2020	Viernes	-44.46384345	-37.98707874	-61.23038079	-39.90680698	-44.35139578	-82.07181248	-56.83320641	-26.75736868
24/10/2020	Sábado	-41.36103465	-34.78318591	-35.70134028	-37.00180744	-34.4220488	-78.54055084	-39.21168909	-19.31488002
25/10/2020	Domingo	-44.872773	-45.94475843	-42.55090602	-47.94553459	-36.1950037	-79.89225083	-41.15587187	-20.92985075
26/10/2020	Lunes	-43.31391211	-35.88982679	-60.82846559	-36.86552362	-43.23607262	-81.34349316	-56.18547774	-23.76726352
27/10/2020	Martes	-45.81099299	-39.11287183	-63.65895818	-39.73502386	-45.66141889	-82.25097987	-58.32638373	-26.35266469
28/10/2020	Miércoles	-46.00862527	-38.84295984	-61.45764936	-36.63382832	-44.4205306	-82.30042686	-56.54868969	-24.26127597
29/10/2020	Jueves	-45.57659636	-37.48616341	-59.89074381	-35.23668949	-43.97509237	-82.7507989	-56.47721659	-23.57670673
30/10/2020	Viernes	-44.81072239	-37.77250872	-61.47003967	-40.41342598	-43.9897611	-82.17960474	-56.60566689	-26.65846781
31/10/2020	Sábado	-40.73260492	-34.73137421	-35.51317981	-36.28300881	-33.80807497	-78.3839077	-38.60482802	-18.88449016
01/11/2020	Domingo	-44.27296096	-45.23925256	-42.1494017	-47.01682189	-35.56894185	-80.09765043	-40.63577004	-20.43619403
02/11/2020	Lunes	-43.19301908	-35.57833028	-61.17018758	-36.39403151	-42.07945306	-81.64380636	-55.90217785	-23.96614096
03/11/2020	Martes	-45.57014464	-38.29154968	-63.01760021	-39.27819631	-45.29365282	-82.08405298	-58.04867412	-25.64474661
04/11/2020	Miércoles	-45.78422652	-38.79580446	-61.73422279	-36.39883354	-44.40927177	-82.61229226	-56.48319553	-24.03734884
05/11/2020	Jueves	-45.4881276	-37.51867985	-59.6768863	-35.13637619	-43.9016556	-82.75068576	-56.47187508	-23.442304
06/11/2020	Viernes	-44.67918428	-37.61672005	-62.09062829	-39.93661505	-44.2026356	-82.31229797	-56.610039	-26.94320661
07/11/2020	Sábado	-40.95984471	-35.1128219	-35.65266093	-36.74295405	-34.11215051	-78.1442928	-38.9114593	-18.95154829
08/11/2020	Domingo	-44.36218588	-45.62466968	-42.18056886	-47.17261785	-35.93752225	-79.95405744	-41.05238325	-21.49598881
09/11/2020	Lunes	-43.25063764	-35.84111127	-61.3992146	-36.84086946	-42.49476095	-81.4793827	-56.07258695	-24.4125308
10/11/2020	Martes	-45.76300669	-38.59396534	-63.50300654	-39.73961459	-45.47010231	-82.20698495	-58.1560209	-26.20705003
11/11/2020	Miércoles	-45.8654123	-39.00464464	-61.7191379	-37.42813293	-44.38223776	-82.55813286	-56.44622868	-24.05346778
12/11/2020	Jueves	-45.51049277	-37.53116011	-59.63667344	-35.80921472	-43.7939578	-82.66339025	-56.30364836	-22.93889425
13/11/2020	Viernes	-44.7808497	-38.02721235	-62.13878881	-40.29566699	-44.38137422	-82.15344433	-56.75655018	-26.95169063
14/11/2020	Sábado	-41.30021731	-35.00413057	-36.12863111	-37.04941259	-34.49147607	-78.50798177	-39.1870382	-19.39600541
15/11/2020	Domingo	-44.67539823	-45.86537733	-42.85622348	-47.62914022	-36.24919578	-79.97905291	-41.16314544	-21.25804571
16/11/2020	Lunes	-43.289781	-35.8390065	-61.26437074	-36.92718063	-42.80247036	-81.41167828	-56.12670173	-23.98502293
17/11/2020	Martes	-45.81971126	-38.70800302	-63.34168109	-39.729097	-45.59888125	-82.16562706	-58.24857327	-26.00344075
18/11/2020	Miércoles	-45.94414274	-38.96645501	-61.60307952	-37.04058251	-44.52904035	-82.46535514	-56.57962351	-24.12205738
19/11/2020	Jueves	-45.63335339	-37.56615188	-59.88894006	-35.57233541	-44.05514554	-82.73918233	-56.51989349	-23.54644291
20/11/2020	Viernes	-44.68364996	-37.85087996	-61.73245939	-40.13812875	-44.23129168	-82.17928988	-56.70136562	-26.82768343
21/11/2020	Sábado	-41.0884254	-34.90787815	-35.74895303	-36.76929572	-34.20843759	-78.39418328	-38.97875365	-19.13673097
22/11/2020	Domingo	-44.54582952	-45.6685145	-42.43427502	-47.44102864	-35.9876659	-79.9807529	-41.00179265	-21.03001982
23/11/2020	Lunes	-43.26183746	-35.78706871	-61.16555963	-36.75690131	-42.65318925	-81.46959012	-56.07173607	-24.03273955
24/11/2020	Martes	-45.74096389	-38.67659747	-63.3803115	-39.62048294	-45.50601382	-82.17691121	-58.19491301	-26.05197552
25/11/2020	Miércoles	-45.90060171	-38.90246599	-61.62852239	-36.87534433	-44.43527012	-82.48405178	-56.51443435	-24.11853749
26/11/2020	Jueves	-45.55214253	-37.52553881	-59.7733109	-35.43865395	-43.93146283	-82.72601431	-56.44315838	-23.37608697
27/11/2020	Viernes	-44.73860158	-37.81683027	-61.85797904	-40.19595919	-44.20126565	-82.20615923	-56.66840542	-26.84526212
28/11/2020	Sábado	-41.02027309	-34.93905121	-35.76085622	-36.71116779	-34.15503479	-78.35759138	-38.92051979	-19.09219371
29/11/2020	Domingo	-44.46409365	-45.59945352	-42.40511726	-47.31490215	-35.93583145	-80.00287842	-40.96327285	-21.05506209
30/11/2020	Lunes	-43.24881879	-35.76137919	-61.24983314	-36.72974573	-42.5074684	-81.50111437	-56.04330065	-24.09910856
