## Supplementary material for "On mobility trends analysis of COVID-19 dissemination in Mexico City": Mobility data: Reporte_Google_Nov.csv

date	Dia	transit_stations	workplaces
27/02/2020	jueves	2	6
28/02/2020	viernes	6	10
29/02/2020	sábado	6	5
01/03/2020	domingo	11	2
02/03/2020	lunes	5	9
03/03/2020	martes	2	7
04/03/2020	miércoles	3	6
05/03/2020	jueves	3	6
06/03/2020	viernes	3	10
07/03/2020	sábado	2	6
08/03/2020	domingo	9	4
09/03/2020	lunes	-24	-25
10/03/2020	martes	3	8
11/03/2020	miércoles	1	6
12/03/2020	jueves	2	6
13/03/2020	viernes	3	5
14/03/2020	sábado	0	3
15/03/2020	domingo	-2	1
16/03/2020	lunes	-44	-63
17/03/2020	martes	-13	-6
18/03/2020	miércoles	-20	-13
19/03/2020	jueves	-25	-17
20/03/2020	viernes	-28	-17
21/03/2020	sábado	-31	-8
22/03/2020	domingo	-32	-9
23/03/2020	lunes	-39	-33
24/03/2020	martes	-44	-40
25/03/2020	miércoles	-47	-42
26/03/2020	jueves	-49	-44
27/03/2020	viernes	-50	-42
28/03/2020	sábado	-44	-20
29/03/2020	domingo	-46	-21
30/03/2020	lunes	-51	-46
31/03/2020	martes	-53	-50
01/04/2020	miércoles	-56	-53
02/04/2020	jueves	-57	-55
03/04/2020	viernes	-57	-53
04/04/2020	sábado	-52	-33
05/04/2020	domingo	-53	-32
06/04/2020	lunes	-59	-58
07/04/2020	martes	-62	-61
08/04/2020	miércoles	-61	-61
09/04/2020	jueves	-69	-73
10/04/2020	viernes	-76	-78
11/04/2020	sábado	-67	-52
12/04/2020	domingo	-59	-36
13/04/2020	lunes	-61	-58
14/04/2020	martes	-62	-59
15/04/2020	miércoles	-61	-59
16/04/2020	jueves	-63	-60
17/04/2020	viernes	-62	-57
18/04/2020	sábado	-58	-35
19/04/2020	domingo	-56	-31
20/04/2020	lunes	-62	-57
21/04/2020	martes	-65	-59
22/04/2020	miércoles	-65	-60
23/04/2020	jueves	-67	-61
24/04/2020	viernes	-66	-58
25/04/2020	sábado	-61	-38
26/04/2020	domingo	-59	-34
27/04/2020	lunes	-65	-59
28/04/2020	martes	-66	-61
29/04/2020	miércoles	-65	-61
30/04/2020	jueves	-62	-60
01/05/2020	viernes	-72	-72
02/05/2020	sábado	-60	-40
03/05/2020	domingo	-59	-33
04/05/2020	lunes	-64	-60
05/05/2020	martes	-67	-64
06/05/2020	miércoles	-67	-63
07/05/2020	jueves	-68	-64
08/05/2020	viernes	-67	-61
09/05/2020	sábado	-61	-41
10/05/2020	domingo	-60	-29
11/05/2020	lunes	-66	-61
12/05/2020	martes	-67	-62
13/05/2020	miércoles	-67	-62
14/05/2020	jueves	-66	-62
15/05/2020	viernes	-64	-59
16/05/2020	sábado	-58	-37
17/05/2020	domingo	-58	-31
18/05/2020	lunes	-63	-59
19/05/2020	martes	-65	-61
20/05/2020	miércoles	-65	-61
21/05/2020	jueves	-65	-62
22/05/2020	viernes	-64	-57
23/05/2020	sábado	-58	-34
24/05/2020	domingo	-57	-28
25/05/2020	lunes	-62	-58
26/05/2020	martes	-65	-59
27/05/2020	miércoles	-65	-59
28/05/2020	jueves	-65	-60
29/05/2020	viernes	-62	-55
30/05/2020	sábado	-55	-27
31/05/2020	domingo	-54	-21
01/06/2020	lunes	-59	-54
02/06/2020	martes	-61	-57
03/06/2020	miércoles	-61	-57
04/06/2020	jueves	-61	-57
05/06/2020	viernes	-61	-53
06/06/2020	sábado	-54	-27
07/06/2020	domingo	-54	-21
08/06/2020	lunes	-59	-54
09/06/2020	martes	-62	-56
10/06/2020	miércoles	-60	-55
11/06/2020	jueves	-61	-56
12/06/2020	viernes	-59	-51
13/06/2020	sábado	-52	-22
14/06/2020	domingo	-51	-14
15/06/2020	lunes	-55	-51
16/06/2020	martes	-57	-53
17/06/2020	miércoles	-57	-53
18/06/2020	jueves	-58	-54
19/06/2020	viernes	-56	-50
20/06/2020	sábado	-50	-20
21/06/2020	domingo	-49	-7
22/06/2020	lunes	-57	-54
23/06/2020	martes	-59	-54
24/06/2020	miércoles	-57	-53
25/06/2020	jueves	-57	-53
26/06/2020	viernes	-56	-49
27/06/2020	sábado	-49	-20
28/06/2020	domingo	-48	-11
29/06/2020	lunes	-54	-50
30/06/2020	martes	-54	-51
01/07/2020	miércoles	-53	-51
02/07/2020	jueves	-53	-52
03/07/2020	viernes	-52	-48
04/07/2020	sábado	-45	-18
05/07/2020	domingo	-44	-11
06/07/2020	lunes	-51	-50
07/07/2020	martes	-54	-52
08/07/2020	miércoles	-53	-51
09/07/2020	jueves	-53	-51
10/07/2020	viernes	-51	-47
11/07/2020	sábado	-44	-16
12/07/2020	domingo	-43	-9
13/07/2020	lunes	-51	-49
14/07/2020	martes	-52	-51
15/07/2020	miércoles	-50	-49
16/07/2020	jueves	-50	-50
17/07/2020	viernes	-50	-46
18/07/2020	sábado	-42	-15
19/07/2020	domingo	-41	-8
20/07/2020	lunes	-50	-48
21/07/2020	martes	-51	-50
22/07/2020	miércoles	-51	-49
23/07/2020	jueves	-51	-49
24/07/2020	viernes	-50	-45
25/07/2020	sábado	-42	-16
26/07/2020	domingo	-42	-10
27/07/2020	lunes	-50	-48
28/07/2020	martes	-51	-49
29/07/2020	miércoles	-51	-50
30/07/2020	jueves	-49	-50
31/07/2020	viernes	-47	-46
01/08/2020	sábado	-39	-15
02/08/2020	domingo	-37	-8
03/08/2020	lunes	-47	-47
04/08/2020	martes	-48	-49
05/08/2020	miércoles	-48	-48
06/08/2020	jueves	-49	-49
07/08/2020	viernes	-47	-44
08/08/2020	sábado	-40	-15
09/08/2020	domingo	-39	-8
10/08/2020	lunes	-47	-47
11/08/2020	martes	-48	-48
12/08/2020	miércoles	-48	-48
13/08/2020	jueves	-47	-48
14/08/2020	viernes	-44	-44
15/08/2020	sábado	-35	-14
16/08/2020	domingo	-32	-6
17/08/2020	lunes	-46	-46
18/08/2020	martes	-47	-46
19/08/2020	miércoles	-46	-46
20/08/2020	jueves	-46	-47
21/08/2020	viernes	-45	-42
22/08/2020	sábado	-35	-12
23/08/2020	domingo	-33	-5
24/08/2020	lunes	-47	-45
25/08/2020	martes	-48	-47
26/08/2020	miércoles	-48	-46
27/08/2020	jueves	-48	-46
28/08/2020	viernes	-45	-41
29/08/2020	sábado	-34	-11
30/08/2020	domingo	-32	-4
31/08/2020	lunes	-45	-44
01/09/2020	martes	-46	-46
02/09/2020	miércoles	-47	-45
03/09/2020	jueves	-46	-46
04/09/2020	viernes	-45	-41
05/09/2020	sábado	-37	-13
06/09/2020	domingo	-36	-6
07/09/2020	lunes	-45	-44
08/09/2020	martes	-47	-46
09/09/2020	miércoles	-47	-45
10/09/2020	jueves	-46	-45
11/09/2020	viernes	-44	-41
12/09/2020	sábado	-35	-11
13/09/2020	domingo	-33	-3
14/09/2020	lunes	-41	-41
15/09/2020	martes	-47	-43
16/09/2020	miércoles	-72	-75
17/09/2020	jueves	-46	-45
18/09/2020	viernes	-46	-42
19/09/2020	sábado	-36	-12
20/09/2020	domingo	-33	-4
21/09/2020	lunes	-43	-43
22/09/2020	martes	-46	-44
23/09/2020	miércoles	-46	-43
24/09/2020	jueves	-46	-44
25/09/2020	viernes	-44	-40
26/09/2020	sábado	-33	-8
27/09/2020	domingo	-32	-2
28/09/2020	lunes	-44	-42
29/09/2020	martes	-46	-44
30/09/2020	miércoles	-43	-42
01/10/2020	jueves	-42	-42
02/10/2020	viernes	-40	-38
03/10/2020	sábado	-28	-7
04/10/2020	domingo	-25	-1
05/10/2020	lunes	-41	-41
06/10/2020	martes	-43	-42
07/10/2020	miércoles	-44	-42
08/10/2020	jueves	-44	-42
09/10/2020	viernes	-42	-38
10/10/2020	sábado	-31	-5
11/10/2020	domingo	-29	1
12/10/2020	lunes	-43	-41
13/10/2020	martes	-44	-42
14/10/2020	miércoles	-42	-41
15/10/2020	jueves	-40	-41
16/10/2020	viernes	-39	-37
17/10/2020	sábado	-26	-6
18/10/2020	domingo	-24	0
19/10/2020	lunes	-41	-39
20/10/2020	martes	-42	-41
21/10/2020	miércoles	-41	-40
22/10/2020	jueves	-41	-41
23/10/2020	viernes	-39	-36
24/10/2020	sábado	-27	-5
25/10/2020	domingo	-24	3
26/10/2020	lunes	-40	-39
27/10/2020	martes	-42	-41
28/10/2020	miércoles	-42.5	-41.25
29/10/2020	jueves	-41.75	-41.5
30/10/2020	viernes	-40	-37.25
31/10/2020	sábado	-28	-5.75
01/11/2020	domingo	-25.5	0.75
02/11/2020	lunes	-41.25	-40
03/11/2020	martes	-42.75	-41.5
04/11/2020	miércoles	-42.375	-41.0625
05/11/2020	jueves	-41.6875	-41.375
06/11/2020	viernes	-40	-37.0625
07/11/2020	sábado	-28	-5.4375
08/11/2020	domingo	-25.625	1.1875
09/11/2020	lunes	-41.3125	-39.75
10/11/2020	martes	-42.6875	-41.375
11/11/2020	miércoles	-41.96875	-40.828125
12/11/2020	jueves	-41.109375	-41.21875
13/11/2020	viernes	-39.5	-36.828125
14/11/2020	sábado	-27.25	-5.546875
15/11/2020	domingo	-24.78125	1.234375
16/11/2020	lunes	-40.890625	-39.4375
17/11/2020	martes	-42.359375	-41.21875
18/11/2020	miércoles	-41.9609375	-40.78515625
19/11/2020	jueves	-41.38671875	-41.2734375
20/11/2020	viernes	-39.625	-36.78515625
21/11/2020	sábado	-27.5625	-5.43359375
22/11/2020	domingo	-24.9765625	1.54296875
23/11/2020	lunes	-40.86328125	-39.546875
24/11/2020	martes	-42.44921875	-41.2734375
25/11/2020	miércoles	-42.20117188	-40.98144531
26/11/2020	jueves	-41.48339844	-41.34179688
27/11/2020	viernes	-39.78125	-36.98144531
28/11/2020	sábado	-27.703125	-5.541992188
29/11/2020	domingo	-25.22070313	1.178710938
30/11/2020	lunes	-41.07910156	-39.68359375
